# No association between the *Plasmodium vivax crt-o* MS334 or In9*pvcrt* polymorphisms and chloroquine failure in a clinical cohort from Malaysia

**DOI:** 10.1101/2022.11.30.22282917

**Authors:** Angela Rumaseb, Roberto R. Moraes Barros, Juliana M. Sá, Jonathan J. Juliano, Timothy William, Kamil A. Braima, Bridget E. Barber, Nicholas M Anstey, Ric N. Price, Matthew J. Grigg, Sarah Auburn, Jutta Marfurt

## Abstract

Increasing reports of resistance to a frontline malaria blood-stage treatment, chloroquine (CQ), raise concerns for the elimination of *Plasmodium vivax*. The absence of an effective molecular marker of CQ resistance in *P. vivax* greatly constrains surveillance of this emerging threat. A recent genetic cross between CQ sensitive (CQS) and CQ resistant (CQR) NIH-1993 strains of *P. vivax* linked a moderate CQR phenotype with two candidate markers in *P. vivax* CQ resistance transporter gene (*pvcrt-o*): MS334 and In9*pvcrt*. Longer TGAAGH motifs at MS334 were associated with CQ resistance, as were shorter motifs at the In9*pvcrt* locus. In this study, high-grade CQR clinical isolates of *P. vivax* from Malaysia were used to investigate the association between the MS334 and In9*pvcrt* variants and treatment efficacy. Amongst a total of 49 independent monoclonal *P. vivax* isolates assessed, high-quality MS334 and In9*pvcrt* sequences could be derived from 30 (61%) and 23 (47%), respectively. Five MS334 and six In9*pvcrt* alleles were observed, with allele frequencies ranging from 2 to 76% and 3 to 71%, respectively. None of the clinical isolates had the same variant as the NIH-1993 CQR strain, and none were associated with CQ treatment failure (all *p*>0.05). Our findings suggest that the *pvcrt-o* MS334 and In9*pvcrt* markers cannot be used universally as markers of CQ treatment efficacy in an area of high-grade CQ resistance. Further studies applying hypothesis-free genome-wide approaches are warranted to identify more effective CQR markers for *P. vivax*.
