## Supplementary File 1 for "No association between the *Plasmodium vivax crt-o* MS334 or In9*pvcrt* polymorphisms and chloroquine failure in a clinical cohort from Malaysia"

### Sheet: Malaysia pvcrt-o study
Patient	Age range (years)	Gender	Parasitemia	CQ treatment dose (mg/kg)	Slope half life	Clonality at treatment	MS334 allele at treatment	In9 allele at treatment	Recurrence (Day post-treatment)	Clonality of recrudescence	MS334 allele of recrudescence	In9 allele of recrudescence	CQ+DCQ level - Day 7 (ng/mL)	CQ+DCQ level - Day 28 (ng/mL)	CQ+DCQ level - Day of recurrence (ng/mL)
KV004	5-15	Male	24400	23.25	3.13997	1	4	6	NA	NA	NA	NA	51.68	61.81	NA
MK050	>15	Male	1523	26.2712	5.41263	1	2	NA	NA	NA	NA	NA	56.58	20.88	NA
MK054	>15	Male	42521	27.6786	4.78353	1	NA	NA	NA	NA	NA	NA	48.71	NA	NA
MK079	5-15	Male	11586	25	9.3479	1	NA	NA	28	1	5	1	26.9	3.18	3.18
MV001	5-15	Female	16968	25.8333	5.9024	1	NA	NA	14	NA	NA	NA	46.01	NA	NA
MV002	>15	Female	21952	41.3333	4.37295	1	2	NA	NA	NA	NA	NA	141.78	NA	NA
MV003	5-15	Male	560	33.2143		1	NA	NA	NA	NA	NA	NA	137.96	NA	NA
MV007	>15	Male	312	26.2712		NA	NA	NA	NA	NA	NA	NA	93.91	7.26	NA
MV009	5-15	Male	3232	25	3.81267	1	3	3	NA	NA	NA	NA	37.34	3.49	NA
MV010	5-15	Female	639	27.381		1	2	NA	19	1	NA	NA	NA	NA	0
MV012	>15	Female	4621	30.3922	7.39137	2	NA	NA	14	2	NA	NA	52.49	NA	4.47
MV014	>15	Male	1004	37.8049	3.4803	2	NA	NA	NA	NA	NA	NA	47.49	4.92	NA
MV015	>15	Male	408	29.8077		1	2	4	NA	NA	NA	NA	116.07	13.48	NA
MV019	5-15	Male	3995	25	35.6496	1	5	NA	17	2	2	3	20.62	NA	20.62
MV021	>15	Male	1937	28.1818	7.85654	1	3	3	23	1	3	3	32.18	NA	120.49
MV023	>15	Male	8786	27.4336	7.04455	1	NA	NA	24	1	NA	NA	80.52	NA	69.1
MV026	5-15	Male	1381	24.2188	14.2846	2	NA	NA	14	2	NA	NA	20.45	NA	NA
MV027	5-15	Female	5000	25	5.59065	2	NA	NA	14	2	NA	NA	24.37	NA	NA
MV029	5-15	Male	1226	25	25.8163	2	NA	NA	3	NA	NA	NA	25.6	3.52	NA
MV030	5-15	Male	3690	24.6	8.47705	2	NA	NA	12	2	NA	NA	NA	NA	19.67
MV033	>15	Male	2441	17.2222	7.00266	1	2	NA	14	1	2	4	72.96	NA	25.3
MV037	>15	Male	2333	28.7037	8.88441	1	2	4	NA	NA	NA	NA	NA	NA	NA
MV039	>15	Male	3694	21.2329	8.27658	NA	NA	NA	10	NA	NA	NA	NA	NA	NA
TK001	5-15	Male	18026	28.1818	3.82589	1	NA	NA	NA	NA	NA	NA	34.56	5.64	NA
TK006	5-15	Female	6350	25.2443	5.05905	1	2	4	NA	NA	NA	NA	35.44	3.3	NA
TK020	>15	Female	1588	23.8461	3.66825	1	2	4	NA	NA	NA	NA	NA	NA	NA
TK026	5-15	Male	3765	36.9048	3.17435	1	2	4	28	2	5	NA	64.44	5.18	5.18
TK028	<5	Male	6353	25	11.2742	1	NA	NA	1	NA	NA	NA	13.83	1.23	NA
TV004	5-15	Male	8120	32.9787	2.56008	1	NA	NA	NA	NA	NA	NA	53.18	4.59	NA
TV005	5-15	Female	1909	38.8829	3.86051	1	3	5	28	NA	NA	NA	17.59	2.18	2.18
TV009	>15	Female	2995	28.7037	2.43395	1	2	4	NA	NA	NA	NA	NA	NA	NA
TV011	5-15	Female	5064	25	5.54702	1	2	4	NA	NA	NA	NA	37.52	2.58	NA
TV013	>15	Male	1189	32.9787	3.14438	1	1	2	NA	NA	NA	NA	43.98	8.35	NA
TV016	>15	Male	2871	31.893	5.17817	1	2	4	NA	NA	NA	NA	NA	NA	NA
TV020	>15	Male	4064	26.2712	5.43713	1	2	4	28	NA	NA	NA	69.68	5	5
TV023	>15	Male	2466	29.9807	8.27094	1	NA	NA	28	NA	NA	NA	86.49	8.92	8.92
TV026	>15	Male	1584	25.4098	4.36981	1	2	4	NA	NA	NA	NA	NA	NA	NA
TV029	5-15	Female	2570	34.4444	6.52772	1	2	NA	23	1	2	4	89.32	NA	NA
TV030	>15	Female	3315	17.8004	5.78659	1	2	4	NA	NA	NA	NA	NA	4.56	NA
TV031	>15	Male	8122	24.4095	6.63038	1	2	4	NA	NA	NA	NA	72	3.34	NA
TV032	5-15	Female	1829	86.8261	21.1261	1	2	4	3	NA	NA	NA	28.79	1.93	NA
TV038	5-15	Female	1200	78.534	10.319	1	2	4	28	1	2	NA	35.36	8.34	8.34
TV040	5-15	Male	8023	35.7143	4.95398	1	2	4	21	1	2	4	42.47	NA	5.49
TV041	5-15	Male	3131	24.878	18.1039	1	2	4	3	NA	NA	NA	29.11	4.21	NA
TV042	>15	Female	625	35.5505		1	2	4	NA	NA	NA	NA	41.24	4.87	NA
TV043	>15	Male	15597	27.2408	5.34216	1	NA	NA	28	1	NA	NA	148.74	7.84	7.84
TV045	>15	Male	240	25.0809		1	NA	NA	NA	NA	NA	NA	62.79	42.9	NA
TV048	5-15	Male	3788	30.0388	5.55555	1	2	4	28	1	2	4	47.47	7.33	7.33
TV051	>15	Female	2295	35.9629	3.88922	1	2	NA	20	1	2	NA	73.77	NA	42.25
